# Integrated Host/Microbe Metagenomics Enables Accurate Lower Respiratory Tract Infection Diagnosis in Critically Ill Children

**DOI:** 10.1101/2022.12.01.22282994

**Authors:** Eran Mick, Alexandra Tsitsiklis, Jack Kamm, Katrina L. Kalantar, Saharai Caldera, Amy Lyden, Michelle Tan, Angela M. Detweiler, Norma Neff, Christina M. Osborne, Kayla M. Williamson, Victoria Soesanto, Matthew Leroue, Aline B. Maddux, Eric A. F. Simões, Todd C. Carpenter, Brandie D. Wagner, Joseph L. DeRisi, Lilliam Ambroggio, Peter M. Mourani, Charles R. Langelier

## Abstract

**BACKGROUND:** Lower respiratory tract infection (LRTI) is a leading cause of death in children worldwide. LRTI diagnosis is challenging since non-infectious respiratory illnesses appear clinically similar and existing microbiologic tests are often falsely negative or detect incidentally-carried microbes, resulting in antimicrobial overuse and adverse outcomes. Lower airway metagenomics has the potential to detect host and microbial signatures of LRTI. Whether it can be applied at scale and in a pediatric population to enable improved diagnosis and treatment remains unclear.

**METHODS:** We used tracheal aspirate RNA-sequencing to profile host gene expression and respiratory microbiota in 261 children with acute respiratory failure. We developed a gene expression classifier for LRTI by training on patients with an established diagnosis of LRTI (n=117) or of non-infectious respiratory failure (n=50). We then developed a classifier that integrates the host LRTI probability, abundance of respiratory viruses, and dominance in the lung microbiome of bacteria/fungi considered pathogenic by a rules-based algorithm.

**RESULTS:** The host classifier achieved a median AUC of 0.967 by cross-validation, driven by activation markers of T cells, alveolar macrophages and the interferon response. The integrated classifier achieved a median AUC of 0.986 and increased the confidence of patient classifications. When applied to patients with an uncertain diagnosis (n=94), the integrated classifier indicated LRTI in 52% of cases and nominated likely causal pathogens in 98% of those

**CONCLUSIONS:** Lower airway metagenomics enables accurate LRTI diagnosis and pathogen identification in a heterogeneous cohort of critically ill children through integration of host, pathogen, and microbiome features.
