## Supplementary material for "Integrated Host/Microbe Metagenomics Enables Accurate Lower Respiratory Tract Infection Diagnosis in Critically Ill Children": Supp Data 1

### Sheet: Supp_Data_1
sample_name	sex	LRTI_status_group	infection_type_by_mNGS
P1	Female	No Evidence	NA
P2	Male	Definite	bacterial
P3	Male	Definite	viral
P4	Female	Definite	coinfection
P5	Male	Definite	viral
P6	Female	Definite	viral
P7	Female	Definite	coinfection
P8	Male	Definite	coinfection
P9	Female	Definite	coinfection
P10	Male	Definite	coinfection
P11	Female	Definite	coinfection
P12	Female	Definite	viral
P13	Male	Definite	viral
P14	Female	No Evidence	NA
P15	Male	Indeterminate	NA
P16	Male	Definite	viral
P17	Male	Definite	coinfection
P18	Male	Indeterminate	NA
P19	Male	No Evidence	NA
P20	Male	Definite	coinfection
P21	Male	Suspected	NA
P22	Female	Definite	coinfection
P23	Female	Indeterminate	NA
P24	Female	Indeterminate	NA
P25	Male	No Evidence	NA
P26	Male	Indeterminate	NA
P27	Male	No Evidence	NA
P28	Male	Indeterminate	NA
P29	Female	Suspected	NA
P30	Male	No Evidence	NA
P31	Female	Definite	coinfection
P32	Male	Indeterminate	NA
P33	Male	Definite	viral
P34	Female	No Evidence	NA
P35	Female	Indeterminate	NA
P36	Male	Suspected	NA
P37	Female	Definite	coinfection
P38	Male	Definite	coinfection
P39	Male	Suspected	NA
P40	Male	No Evidence	NA
P41	Male	Definite	coinfection
P42	Male	No Evidence	NA
P43	Female	No Evidence	NA
P44	Male	Indeterminate	NA
P45	Male	Definite	bacterial
P46	Male	Indeterminate	NA
P47	Male	Definite	coinfection
P48	Female	Definite	viral
P49	Male	Definite	coinfection
P50	Female	Definite	coinfection
P51	Male	No Evidence	NA
P52	Female	Definite	coinfection
P53	Female	Definite	viral
P54	Female	Definite	coinfection
P55	Male	Definite	coinfection
P56	Male	Definite	coinfection
P57	Male	Definite	bacterial
P58	Male	Suspected	NA
P59	Female	No Evidence	NA
P60	Female	Definite	coinfection
P61	Male	Suspected	NA
P62	Female	Indeterminate	NA
P63	Female	Definite	coinfection
P64	Male	Definite	coinfection
P65	Female	Definite	coinfection
P66	Male	Suspected	NA
P67	Female	Indeterminate	NA
P68	Male	Suspected	NA
P69	Female	Definite	coinfection
P70	Male	Definite	viral
P71	Male	Definite	coinfection
P72	Male	Definite	coinfection
P73	Male	Suspected	NA
P74	Female	Suspected	NA
P75	Male	No Evidence	NA
P76	Female	No Evidence	NA
P77	Male	Definite	viral
P78	Female	Definite	coinfection
P79	Male	Definite	coinfection
P80	Male	Definite	viral
P81	Male	Definite	viral
P82	Female	Indeterminate	NA
P83	Female	Suspected	NA
P84	Female	No Evidence	NA
P85	Female	No Evidence	NA
P86	Female	Definite	viral
P87	Male	Definite	coinfection
P88	Female	No Evidence	NA
P89	Male	Indeterminate	NA
P90	Male	Suspected	NA
P91	Male	Definite	coinfection
P92	Female	No Evidence	NA
P93	Male	Definite	coinfection
P94	Female	Definite	coinfection
P95	Female	Suspected	NA
P96	Female	Suspected	NA
P97	Female	Definite	coinfection
P98	Male	No Evidence	NA
P99	Male	Definite	coinfection
P100	Male	Definite	viral
P101	Male	Suspected	NA
P102	Male	Suspected	NA
P103	Female	Definite	viral
P104	Male	No Evidence	NA
P105	Male	Definite	coinfection
P106	Male	Definite	viral
P107	Male	Definite	coinfection
P108	Female	No Evidence	NA
P109	Female	Definite	coinfection
P110	Male	Indeterminate	NA
P111	Male	Definite	coinfection
P112	Male	Indeterminate	NA
P113	Male	Indeterminate	NA
P114	Female	Suspected	NA
P115	Male	Definite	coinfection
P116	Female	No Evidence	NA
P117	Female	Definite	viral
P118	Male	Indeterminate	NA
P119	Male	No Evidence	NA
P120	Female	Suspected	NA
P121	Male	Definite	coinfection
P122	Male	No Evidence	NA
P123	Female	Suspected	NA
P124	Male	Definite	viral
P125	Female	No Evidence	NA
P126	Male	Suspected	NA
P127	Male	Suspected	NA
P128	Female	Definite	coinfection
P129	Male	Definite	coinfection
P130	Male	Definite	NA
P131	Female	Suspected	NA
P132	Male	Definite	coinfection
P133	Male	Suspected	NA
P134	Female	Suspected	NA
P135	Male	Definite	coinfection
P136	Male	Definite	viral
P137	Female	Definite	coinfection
P138	Male	Indeterminate	NA
P139	Female	Definite	viral
P140	Male	Definite	coinfection
P141	Male	No Evidence	NA
P142	Male	Suspected	NA
P143	Male	Definite	coinfection
P144	Female	Indeterminate	NA
P145	Female	Suspected	NA
P146	Male	Suspected	NA
P147	Male	Suspected	NA
P148	Female	Definite	bacterial
P149	Male	Suspected	NA
P150	Female	Suspected	NA
P151	Female	Definite	coinfection
P152	Female	No Evidence	NA
P153	Male	Suspected	NA
P154	Female	Indeterminate	NA
P155	Female	Indeterminate	NA
P156	Male	Definite	viral
P157	Male	Definite	bacterial
P158	Male	Definite	coinfection
P159	Male	Indeterminate	NA
P160	Female	Suspected	NA
P161	Female	Indeterminate	NA
P162	Male	Suspected	NA
P163	Female	No Evidence	NA
P164	Female	Definite	coinfection
P165	Female	Suspected	NA
P166	Male	No Evidence	NA
P167	Male	Indeterminate	NA
P168	Male	Suspected	NA
P169	Female	Indeterminate	NA
P170	Male	Indeterminate	NA
P171	Male	No Evidence	NA
P172	Female	No Evidence	NA
P173	Female	No Evidence	NA
P174	Male	Suspected	NA
P175	Female	No Evidence	NA
P176	Male	Indeterminate	NA
P177	Female	No Evidence	NA
P178	Female	No Evidence	NA
P179	Female	Indeterminate	NA
P180	Female	Definite	coinfection
P181	Female	Suspected	NA
P182	Female	No Evidence	NA
P183	Male	Suspected	NA
P184	Male	Indeterminate	NA
P185	Male	Definite	bacterial
P186	Male	No Evidence	NA
P187	Female	Indeterminate	NA
P188	Male	No Evidence	NA
P189	Male	Definite	coinfection
P190	Male	Suspected	NA
P191	Male	Suspected	NA
P192	Male	No Evidence	NA
P193	Male	Suspected	NA
P194	Female	Suspected	NA
P195	Female	Definite	NA
P196	Male	No Evidence	NA
P197	Male	Indeterminate	NA
P198	Female	Suspected	NA
P199	Female	Definite	viral
P200	Male	Suspected	NA
P201	Male	Definite	viral
P202	Male	No Evidence	NA
P203	Male	Suspected	NA
P204	Female	Definite	viral
P205	Male	Definite	viral
P206	Female	Definite	viral
P207	Female	Suspected	NA
P208	Female	No Evidence	NA
P209	Female	Definite	coinfection
P210	Female	Definite	viral
P211	Female	Suspected	NA
P212	Female	Indeterminate	NA
P213	Female	Suspected	NA
P214	Female	Definite	coinfection
P215	Male	Suspected	NA
P216	Female	Definite	coinfection
P217	Female	Indeterminate	NA
P218	Male	Definite	NA
P219	Female	Suspected	NA
P220	Male	Definite	coinfection
P221	Male	Suspected	NA
P222	Male	No Evidence	NA
P223	Male	Definite	viral
P224	Female	Suspected	NA
P225	Male	Definite	bacterial
P226	Male	No Evidence	NA
P227	Male	Definite	coinfection
P228	Female	Suspected	NA
P229	Female	Suspected	NA
P230	Male	Definite	viral
P231	Male	Definite	coinfection
P232	Male	Indeterminate	NA
P233	Male	Definite	coinfection
P234	Female	No Evidence	NA
P235	Male	Definite	coinfection
P236	Female	No Evidence	NA
P237	Male	No Evidence	NA
P238	Female	Indeterminate	NA
P239	Male	Suspected	NA
P240	Male	Definite	viral
P241	Female	Definite	coinfection
P242	Male	Definite	coinfection
P243	Male	No Evidence	NA
P244	Male	Definite	coinfection
P245	Male	Definite	coinfection
P246	Male	Definite	viral
P247	Female	No Evidence	NA
P248	Female	Suspected	NA
P249	Male	Definite	viral
P250	Male	No Evidence	NA
P251	Male	Definite	coinfection
P252	Female	Definite	viral
P253	Male	Definite	coinfection
P254	Male	Indeterminate	NA
P255	Female	Definite	coinfection
P256	Male	Definite	coinfection
P257	Female	Definite	viral
P258	Female	Suspected	NA
P259	Female	Definite	coinfection
P260	Male	Definite	viral
P261	Male	Definite	coinfection
