## Supplementary material for "Integrated Host/Microbe Metagenomics Enables Accurate Lower Respiratory Tract Infection Diagnosis in Critically Ill Children": Supp Data 3

### Sheet: Definite_clinical_microbes
sample_name	pathogen_name	pathogen_type	LRTI_status_group
P2	Staphylococcus aureus	bacteria	Definite
P2	Rhinovirus	virus	Definite
P3	Rhinovirus	virus	Definite
P3	Mastadenovirus	virus	Definite
P4	Moraxella catarrhalis	bacteria	Definite
P5	Human orthopneumovirus	virus	Definite
P5	Mastadenovirus	virus	Definite
P6	Coronavirus	virus	Definite
P6	Parainfluenza virus	virus	Definite
P7	Human orthopneumovirus	virus	Definite
P7	Rhinovirus	virus	Definite
P7	Mastadenovirus	virus	Definite
P8	Human orthopneumovirus	virus	Definite
P8	Mastadenovirus	virus	Definite
P8	Haemophilus influenzae	bacteria	Definite
P9	Human orthopneumovirus	virus	Definite
P9	Coronavirus	virus	Definite
P9	Haemophilus influenzae	bacteria	Definite
P9	Moraxella catarrhalis	bacteria	Definite
P10	Human metapneumovirus	virus	Definite
P11	Human orthopneumovirus	virus	Definite
P12	Human orthopneumovirus	virus	Definite
P12	Mastadenovirus	virus	Definite
P13	Human metapneumovirus	virus	Definite
P13	Rhinovirus	virus	Definite
P16	Human orthopneumovirus	virus	Definite
P17	Human orthopneumovirus	virus	Definite
P20	Coronavirus	virus	Definite
P20	Human metapneumovirus	virus	Definite
P22	Parainfluenza virus	virus	Definite
P22	Rhinovirus	virus	Definite
P22	Streptococcus pneumoniae	bacteria	Definite
P31	Parainfluenza virus	virus	Definite
P31	Rhinovirus	virus	Definite
P31	Streptococcus pneumoniae	bacteria	Definite
P33	Human orthopneumovirus	virus	Definite
P37	Rhinovirus	virus	Definite
P37	Moraxella catarrhalis	bacteria	Definite
P38	Human orthopneumovirus	virus	Definite
P41	Human orthopneumovirus	virus	Definite
P41	Haemophilus influenzae	bacteria	Definite
P41	Staphylococcus aureus	bacteria	Definite
P45	Moraxella catarrhalis	bacteria	Definite
P45	Staphylococcus aureus	bacteria	Definite
P45	Haemophilus influenzae	bacteria	Definite
P47	Human orthopneumovirus	virus	Definite
P47	Moraxella catarrhalis	bacteria	Definite
P47	Escherichia coli	bacteria	Definite
P48	Human orthopneumovirus	virus	Definite
P48	Klebsiella pneumoniae	bacteria	Definite
P48	Escherichia coli	bacteria	Definite
P49	Human orthopneumovirus	virus	Definite
P50	Human orthopneumovirus	virus	Definite
P50	Haemophilus influenzae	bacteria	Definite
P50	Moraxella catarrhalis	bacteria	Definite
P52	Pseudomonas aeruginosa	bacteria	Definite
P53	Human orthopneumovirus	virus	Definite
P53	Coronavirus	virus	Definite
P53	Moraxella catarrhalis	bacteria	Definite
P54	Human orthopneumovirus	virus	Definite
P54	Streptococcus pneumoniae	bacteria	Definite
P55	Human orthopneumovirus	virus	Definite
P55	Haemophilus influenzae	bacteria	Definite
P55	Streptococcus pneumoniae	bacteria	Definite
P56	Human orthopneumovirus	virus	Definite
P57	Streptococcus pneumoniae	bacteria	Definite
P60	Human orthopneumovirus	virus	Definite
P60	Mastadenovirus	virus	Definite
P60	Haemophilus influenzae	bacteria	Definite
P63	Human orthopneumovirus	virus	Definite
P63	Coronavirus	virus	Definite
P63	Moraxella catarrhalis	bacteria	Definite
P63	Haemophilus influenzae	bacteria	Definite
P64	Human orthopneumovirus	virus	Definite
P65	Human orthopneumovirus	virus	Definite
P65	Haemophilus influenzae	bacteria	Definite
P69	Human orthopneumovirus	virus	Definite
P69	Haemophilus influenzae	bacteria	Definite
P70	Human orthopneumovirus	virus	Definite
P70	Escherichia coli	bacteria	Definite
P70	Streptococcus (other)	bacteria	Definite
P71	Human orthopneumovirus	virus	Definite
P71	Parainfluenza virus	virus	Definite
P72	Human orthopneumovirus	virus	Definite
P77	Human orthopneumovirus	virus	Definite
P78	Human orthopneumovirus	virus	Definite
P78	Streptococcus pneumoniae	bacteria	Definite
P79	Human orthopneumovirus	virus	Definite
P80	Influenza virus	virus	Definite
P81	Coronavirus	virus	Definite
P86	Moraxella catarrhalis	bacteria	Definite
P87	Human orthopneumovirus	virus	Definite
P87	Moraxella catarrhalis	bacteria	Definite
P91	Human orthopneumovirus	virus	Definite
P91	Moraxella catarrhalis	bacteria	Definite
P91	Streptococcus (other)	bacteria	Definite
P93	Human orthopneumovirus	virus	Definite
P93	Coronavirus	virus	Definite
P94	Human orthopneumovirus	virus	Definite
P94	Streptococcus pneumoniae	bacteria	Definite
P94	Moraxella catarrhalis	bacteria	Definite
P97	Human orthopneumovirus	virus	Definite
P97	Moraxella catarrhalis	bacteria	Definite
P99	Human orthopneumovirus	virus	Definite
P99	Mastadenovirus	virus	Definite
P100	Influenza virus	virus	Definite
P103	Human metapneumovirus	virus	Definite
P105	Human metapneumovirus	virus	Definite
P105	Streptococcus pneumoniae	bacteria	Definite
P105	Moraxella catarrhalis	bacteria	Definite
P106	Human orthopneumovirus	virus	Definite
P106	Moraxella catarrhalis	bacteria	Definite
P107	Human orthopneumovirus	virus	Definite
P107	Moraxella catarrhalis	bacteria	Definite
P109	Human orthopneumovirus	virus	Definite
P111	Moraxella catarrhalis	bacteria	Definite
P111	Streptococcus (other)	bacteria	Definite
P115	Human orthopneumovirus	virus	Definite
P115	Moraxella catarrhalis	bacteria	Definite
P115	Streptococcus pneumoniae	bacteria	Definite
P115	Staphylococcus aureus	bacteria	Definite
P115	Enterobacter cloacae	bacteria	Definite
P117	Mastadenovirus	virus	Definite
P121	Human orthopneumovirus	virus	Definite
P124	Coronavirus	virus	Definite
P124	Staphylococcus aureus	bacteria	Definite
P124	Streptococcus (other)	bacteria	Definite
P128	Human orthopneumovirus	virus	Definite
P129	Human orthopneumovirus	virus	Definite
P130	Staphylococcus aureus	bacteria	Definite
P132	Influenza virus	virus	Definite
P135	Haemophilus influenzae	bacteria	Definite
P135	Moraxella catarrhalis	bacteria	Definite
P136	Human orthopneumovirus	virus	Definite
P136	Escherichia coli	bacteria	Definite
P136	Staphylococcus aureus	bacteria	Definite
P136	Streptococcus (other)	bacteria	Definite
P137	Human orthopneumovirus	virus	Definite
P137	Coronavirus	virus	Definite
P137	Streptococcus pneumoniae	bacteria	Definite
P137	Moraxella catarrhalis	bacteria	Definite
P139	Human orthopneumovirus	virus	Definite
P139	Mastadenovirus	virus	Definite
P139	Haemophilus influenzae	bacteria	Definite
P140	Human orthopneumovirus	virus	Definite
P140	Streptococcus pneumoniae	bacteria	Definite
P140	Staphylococcus aureus	bacteria	Definite
P143	Haemophilus influenzae	bacteria	Definite
P148	Haemophilus influenzae	bacteria	Definite
P151	Parainfluenza virus	virus	Definite
P156	Mastadenovirus	virus	Definite
P157	Moraxella catarrhalis	bacteria	Definite
P158	Parainfluenza virus	virus	Definite
P158	Haemophilus influenzae	bacteria	Definite
P164	Mastadenovirus	virus	Definite
P180	Mastadenovirus	virus	Definite
P185	Streptococcus pneumoniae	bacteria	Definite
P185	Klebsiella pneumoniae	bacteria	Definite
P185	Stenotrophomonas maltophilia	bacteria	Definite
P189	Staphylococcus aureus	bacteria	Definite
P195	Streptococcus (other)	bacteria	Definite
P195	Escherichia coli	bacteria	Definite
P199	Human orthopneumovirus	virus	Definite
P201	Human orthopneumovirus	virus	Definite
P204	Parainfluenza virus	virus	Definite
P205	Influenza virus	virus	Definite
P206	Human orthopneumovirus	virus	Definite
P209	Parainfluenza virus	virus	Definite
P209	Staphylococcus aureus	bacteria	Definite
P210	Human orthopneumovirus	virus	Definite
P214	Staphylococcus aureus	bacteria	Definite
P216	Human orthopneumovirus	virus	Definite
P218	Moraxella catarrhalis	bacteria	Definite
P220	Human orthopneumovirus	virus	Definite
P220	Haemophilus influenzae	bacteria	Definite
P223	Human orthopneumovirus	virus	Definite
P225	Parainfluenza virus	virus	Definite
P225	Haemophilus influenzae	bacteria	Definite
P225	Moraxella catarrhalis	bacteria	Definite
P227	Human orthopneumovirus	virus	Definite
P227	Haemophilus influenzae	bacteria	Definite
P230	Parainfluenza virus	virus	Definite
P231	Human orthopneumovirus	virus	Definite
P231	Moraxella catarrhalis	bacteria	Definite
P233	Human orthopneumovirus	virus	Definite
P233	Haemophilus influenzae	bacteria	Definite
P235	Mastadenovirus	virus	Definite
P235	Moraxella catarrhalis	bacteria	Definite
P240	Human metapneumovirus	virus	Definite
P241	Human orthopneumovirus	virus	Definite
P241	Haemophilus influenzae	bacteria	Definite
P241	Streptococcus pneumoniae	bacteria	Definite
P242	Human orthopneumovirus	virus	Definite
P242	Streptococcus pneumoniae	bacteria	Definite
P244	Human orthopneumovirus	virus	Definite
P244	Moraxella catarrhalis	bacteria	Definite
P245	Human orthopneumovirus	virus	Definite
P245	Haemophilus influenzae	bacteria	Definite
P246	Human orthopneumovirus	virus	Definite
P249	Human orthopneumovirus	virus	Definite
P251	Human orthopneumovirus	virus	Definite
P252	Human orthopneumovirus	virus	Definite
P252	Coronavirus	virus	Definite
P253	Human orthopneumovirus	virus	Definite
P253	Parainfluenza virus	virus	Definite
P255	Human orthopneumovirus	virus	Definite
P255	Moraxella catarrhalis	bacteria	Definite
P255	Streptococcus (other)	bacteria	Definite
P256	Mastadenovirus	virus	Definite
P256	Human metapneumovirus	virus	Definite
P256	Staphylococcus aureus	bacteria	Definite
P257	Human orthopneumovirus	virus	Definite
P257	Haemophilus influenzae	bacteria	Definite
P259	Human orthopneumovirus	virus	Definite
P260	Human orthopneumovirus	virus	Definite
P261	Human orthopneumovirus	virus	Definite

### Sheet: Definite_mNGS_microbes
sample_name	pathogen_name	nt_rpm	pathogen_type	LRTI_status_group
P10	Moraxella catarrhalis	27.2779	bacteria	Definite
P10	Human metapneumovirus	5.84399	virus	Definite
P100	Influenza virus	0.534109	virus	Definite
P103	Human metapneumovirus	32847.2	virus	Definite
P105	Haemophilus influenzae	3565.92	bacteria	Definite
P105	Human metapneumovirus	14.2088	virus	Definite
P106	Human orthopneumovirus	2452.52	virus	Definite
P107	Moraxella catarrhalis	5.50616	bacteria	Definite
P107	Human orthopneumovirus	4025.63	virus	Definite
P109	Haemophilus influenzae	4199.1	bacteria	Definite
P109	Human orthopneumovirus	1371.4	virus	Definite
P11	Pneumocystis jirovecii	4.29873	fungus	Definite
P11	Human orthopneumovirus	2538.14	virus	Definite
P111	Moraxella catarrhalis	33.5121	bacteria	Definite
P111	Human orthopneumovirus	2.59361	virus	Definite
P115	Moraxella catarrhalis	2459.35	bacteria	Definite
P115	Human orthopneumovirus	637.353	virus	Definite
P117	Rhinovirus	17.0711	virus	Definite
P12	Human orthopneumovirus	2656.77	virus	Definite
P121	Haemophilus influenzae	1125.11	bacteria	Definite
P121	Human orthopneumovirus	1.75227	virus	Definite
P124	Coronavirus	41.5848	virus	Definite
P128	Moraxella catarrhalis	124.513	bacteria	Definite
P128	Human orthopneumovirus	230.133	virus	Definite
P129	Moraxella catarrhalis	462.402	bacteria	Definite
P129	Human orthopneumovirus	135.7	virus	Definite
P129	Parainfluenza virus	0.458704	virus	Definite
P13	Human metapneumovirus	515.008	virus	Definite
P132	Moraxella catarrhalis	1566.04	bacteria	Definite
P132	Influenza virus	193.768	virus	Definite
P135	Haemophilus influenzae	4445.97	bacteria	Definite
P135	Rhinovirus	30.8867	virus	Definite
P136	Human orthopneumovirus	2605.82	virus	Definite
P137	Moraxella catarrhalis	15.4563	bacteria	Definite
P137	Human orthopneumovirus	1306.62	virus	Definite
P139	Human orthopneumovirus	401.488	virus	Definite
P140	Streptococcus pneumoniae	79.5677	bacteria	Definite
P140	Human orthopneumovirus	630.664	virus	Definite
P143	Haemophilus influenzae	74.2808	bacteria	Definite
P143	Rhinovirus	80.7705	virus	Definite
P148	Haemophilus influenzae	102.859	bacteria	Definite
P151	Streptococcus (other)	10.0608	bacteria	Definite
P151	Parainfluenza virus	0.118363	virus	Definite
P156	Mastadenovirus	7.57629	virus	Definite
P156	Rhinovirus	1.2983	virus	Definite
P157	Moraxella catarrhalis	192.518	bacteria	Definite
P158	Haemophilus influenzae	130.272	bacteria	Definite
P158	Parainfluenza virus	3777.45	virus	Definite
P16	Rhinovirus	5676.56	virus	Definite
P164	Moraxella catarrhalis	27.3762	bacteria	Definite
P164	Bocavirus	14.7956	virus	Definite
P17	Streptococcus pneumoniae	3.13537	bacteria	Definite
P17	Human orthopneumovirus	1477.21	virus	Definite
P180	Moraxella catarrhalis	13.849	bacteria	Definite
P180	Rhinovirus	979.1	virus	Definite
P185	Stenotrophomonas maltophilia	459.882	bacteria	Definite
P185	Streptococcus pneumoniae	265.405	bacteria	Definite
P189	Staphylococcus aureus	1111.95	bacteria	Definite
P189	Human betaherpesvirus 5	0.375405	virus	Definite
P199	Human orthopneumovirus	1974.71	virus	Definite
P2	Staphylococcus aureus	1470.28	bacteria	Definite
P20	Haemophilus influenzae	513.289	bacteria	Definite
P20	Rhinovirus	39.4293	virus	Definite
P20	Human metapneumovirus	9.35194	virus	Definite
P20	Coronavirus	1.00132	virus	Definite
P201	Human orthopneumovirus	95.6043	virus	Definite
P201	Mastadenovirus	0.225786	virus	Definite
P204	Parainfluenza virus	861.356	virus	Definite
P205	Influenza virus	20.8365	virus	Definite
P206	Human orthopneumovirus	203.344	virus	Definite
P209	Haemophilus influenzae	394.199	bacteria	Definite
P209	Parainfluenza virus	256.9	virus	Definite
P210	Human orthopneumovirus	1508.44	virus	Definite
P214	Escherichia coli	40.6917	bacteria	Definite
P214	Human metapneumovirus	0.341537	virus	Definite
P216	Haemophilus influenzae	117.024	bacteria	Definite
P216	Human orthopneumovirus	31.9938	virus	Definite
P22	Moraxella catarrhalis	5102.86	bacteria	Definite
P22	Rhinovirus	2.75381	virus	Definite
P220	Haemophilus influenzae	10337.3	bacteria	Definite
P220	Human orthopneumovirus	15.0609	virus	Definite
P223	Human orthopneumovirus	205.912	virus	Definite
P225	Haemophilus influenzae	10559.6	bacteria	Definite
P227	Haemophilus influenzae	46.1567	bacteria	Definite
P227	Human orthopneumovirus	443.95	virus	Definite
P230	Rhinovirus	2518.32	virus	Definite
P231	Moraxella catarrhalis	12148.6	bacteria	Definite
P231	Human orthopneumovirus	1053.53	virus	Definite
P233	Haemophilus influenzae	582.895	bacteria	Definite
P233	Human orthopneumovirus	56.568	virus	Definite
P235	Moraxella catarrhalis	77.266	bacteria	Definite
P235	Rhinovirus	270.454	virus	Definite
P240	Human metapneumovirus	5.39316	virus	Definite
P241	Haemophilus influenzae	4.85992	bacteria	Definite
P241	Human orthopneumovirus	77.1143	virus	Definite
P241	Parainfluenza virus	0.483307	virus	Definite
P242	Enterobacter cloacae	9.85129	bacteria	Definite
P242	Streptococcus pneumoniae	8.87568	bacteria	Definite
P242	Human orthopneumovirus	254.325	virus	Definite
P244	Moraxella catarrhalis	1393.89	bacteria	Definite
P244	Human orthopneumovirus	505.778	virus	Definite
P245	Haemophilus influenzae	4403.2	bacteria	Definite
P245	Human orthopneumovirus	125.38	virus	Definite
P246	Human orthopneumovirus	682.661	virus	Definite
P249	Human orthopneumovirus	2523.2	virus	Definite
P251	Haemophilus influenzae	16.9866	bacteria	Definite
P251	Moraxella catarrhalis	9.59907	bacteria	Definite
P251	Human orthopneumovirus	2010.42	virus	Definite
P252	Human orthopneumovirus	58.1987	virus	Definite
P253	Haemophilus influenzae	26.2605	bacteria	Definite
P253	Human orthopneumovirus	583.68	virus	Definite
P253	Parainfluenza virus	46.7079	virus	Definite
P255	Moraxella catarrhalis	13.4621	bacteria	Definite
P255	Human orthopneumovirus	88.8735	virus	Definite
P256	Haemophilus influenzae	290.801	bacteria	Definite
P256	Human metapneumovirus	0.732761	virus	Definite
P257	Coronavirus	289.645	virus	Definite
P257	Human orthopneumovirus	16.9415	virus	Definite
P259	Pneumocystis jirovecii	296.953	fungus	Definite
P259	Parainfluenza virus	53.9512	virus	Definite
P260	Human orthopneumovirus	1072.67	virus	Definite
P261	Haemophilus influenzae	2.41331	bacteria	Definite
P261	Human orthopneumovirus	386.639	virus	Definite
P3	Rhinovirus	2.15141	virus	Definite
P31	Streptococcus pneumoniae	0.300533	bacteria	Definite
P31	Rhinovirus	204.162	virus	Definite
P31	Parainfluenza virus	46.3155	virus	Definite
P33	Human orthopneumovirus	2118.62	virus	Definite
P37	Moraxella catarrhalis	634.093	bacteria	Definite
P37	Rhinovirus	307.38	virus	Definite
P38	Haemophilus influenzae	49.5361	bacteria	Definite
P38	Human orthopneumovirus	408.34	virus	Definite
P4	Moraxella catarrhalis	339.833	bacteria	Definite
P4	Human orthopneumovirus	38.5432	virus	Definite
P41	Haemophilus influenzae	68.3453	bacteria	Definite
P41	Human orthopneumovirus	73.8421	virus	Definite
P45	Moraxella catarrhalis	738.331	bacteria	Definite
P45	Haemophilus influenzae	436.094	bacteria	Definite
P47	Moraxella catarrhalis	97.1283	bacteria	Definite
P47	Human orthopneumovirus	3075.27	virus	Definite
P48	Human orthopneumovirus	227.278	virus	Definite
P49	Haemophilus influenzae	10368.3	bacteria	Definite
P49	Human orthopneumovirus	235.785	virus	Definite
P5	Human orthopneumovirus	49.0109	virus	Definite
P5	Rhinovirus	0.0686619	virus	Definite
P50	Haemophilus influenzae	42135.1	bacteria	Definite
P50	Human orthopneumovirus	1.00884	virus	Definite
P52	Moraxella catarrhalis	2393.14	bacteria	Definite
P52	Human orthopneumovirus	83.2235	virus	Definite
P53	Human orthopneumovirus	69.4289	virus	Definite
P53	Coronavirus	0.0938954	virus	Definite
P54	Haemophilus influenzae	33.9671	bacteria	Definite
P54	Moraxella catarrhalis	18.6268	bacteria	Definite
P54	Human orthopneumovirus	103.948	virus	Definite
P55	Haemophilus influenzae	1116.14	bacteria	Definite
P55	Human orthopneumovirus	17.8557	virus	Definite
P56	Haemophilus influenzae	507.16	bacteria	Definite
P56	Human orthopneumovirus	58.7166	virus	Definite
P56	Bocavirus	2.49798	virus	Definite
P57	Streptococcus pneumoniae	42.4705	bacteria	Definite
P6	Parainfluenza virus	85.8305	virus	Definite
P6	Coronavirus	1.7842	virus	Definite
P60	Haemophilus influenzae	15.3115	bacteria	Definite
P60	Human orthopneumovirus	39.3572	virus	Definite
P63	Haemophilus influenzae	11554.4	bacteria	Definite
P63	Human orthopneumovirus	56.1927	virus	Definite
P64	Haemophilus influenzae	3.63887	bacteria	Definite
P64	Human orthopneumovirus	1581.34	virus	Definite
P65	Haemophilus influenzae	19078.5	bacteria	Definite
P65	Human orthopneumovirus	0.389479	virus	Definite
P69	Haemophilus influenzae	20.6086	bacteria	Definite
P69	Human orthopneumovirus	7.29794	virus	Definite
P7	Haemophilus influenzae	6608.76	bacteria	Definite
P7	Human orthopneumovirus	313.531	virus	Definite
P70	Human orthopneumovirus	1217.64	virus	Definite
P71	Haemophilus influenzae	810.379	bacteria	Definite
P71	Human orthopneumovirus	801.08	virus	Definite
P71	Parainfluenza virus	0.0952118	virus	Definite
P72	Haemophilus influenzae	1.46667	bacteria	Definite
P72	Human orthopneumovirus	1335.79	virus	Definite
P77	Human orthopneumovirus	572.845	virus	Definite
P77	Rhinovirus	31.1551	virus	Definite
P78	Streptococcus pneumoniae	992.112	bacteria	Definite
P78	Human orthopneumovirus	1157.69	virus	Definite
P79	Haemophilus influenzae	115.727	bacteria	Definite
P79	Human orthopneumovirus	116.008	virus	Definite
P8	Haemophilus influenzae	16317.4	bacteria	Definite
P8	Human orthopneumovirus	0.507238	virus	Definite
P80	Influenza virus	18.5935	virus	Definite
P81	Influenza virus	15.6806	virus	Definite
P86	Rhinovirus	0.70384	virus	Definite
P87	Moraxella catarrhalis	25.6472	bacteria	Definite
P87	Human orthopneumovirus	692.736	virus	Definite
P9	Haemophilus influenzae	416.093	bacteria	Definite
P9	Human orthopneumovirus	25.8648	virus	Definite
P91	Moraxella catarrhalis	841.178	bacteria	Definite
P91	Human orthopneumovirus	161.911	virus	Definite
P93	Haemophilus influenzae	53.6517	bacteria	Definite
P93	Human orthopneumovirus	659.369	virus	Definite
P93	Coronavirus	324.672	virus	Definite
P93	Human metapneumovirus	39.6073	virus	Definite
P94	Streptococcus pneumoniae	6.82637	bacteria	Definite
P94	Human orthopneumovirus	757.064	virus	Definite
P97	Moraxella catarrhalis	911.211	bacteria	Definite
P97	Human orthopneumovirus	1269.48	virus	Definite
P99	Haemophilus influenzae	972.078	bacteria	Definite
P99	Human orthopneumovirus	4.25495	virus	Definite
